# Causal relationships between genetically predicted circulating levels of amino acids and non-alcoholic fatty liver disease risk: a Mendelian randomisation study

**DOI:** 10.1101/2023.02.03.23285451

**Authors:** Jian Zhao, Jing Zeng, Dong Liu, Jun Zhang, Fei Li, Giovanni Targher, Jian-Gao Fan

## Abstract

**Background:** Emerging metabolomics-based studies suggested links between amino acids metabolism and non-alcoholic fatty liver disease (NAFLD) risk, however, whether there exists an aetiological role of amino acid metabolism in NAFLD development remains unknown. The aim of the present study was to assess the causal relationship between circulating levels of amino acids and NAFLD risk.

**Methods:** We performed two-sample Mendelian randomisation (MR) analyses using summary level data from genome-wide association studies (GWAS) to assess causal relationships between genetically predicted circulating levels of amino acids and NAFLD risk. Data from the largest GWAS on NAFLD (8,434 cases and 770,180 controls) were used in discovery MR analysis, and from a GWAS on NAFLD (1,483 cases and 17,781 controls) where NAFLD cases were diagnosed using liver biopsy, were used in replication MR analysis. Wald ratios or multiplicative random-effect inverse variance weighted (IVW) methods were used in the main MR analysis, and weighted median and MR-Egger regression analysis were used in sensitivity analyses. We additionally performed an MR conservative analysis by restricting genetic instruments to those directly involved in amino acid metabolism pathways.

**Findings:** We found that genetically predicted higher alanine (OR=1.45, 95% CI 1.15-1.83) and lower glutamine (OR = 0.81, 95% CI 0.66-1.00) levels were associated with a higher risk of developing NAFLD. Results from MR sensitivity analyses and conservative analysis supported the main findings.

**Interpretation:** Genetically predicted higher circulating levels of alanine was associated with an increased risk of NAFLD, whereas higher glutamine was associated with a decreased risk of NAFLD.

**Funding:** This work was supported by Xinhua Hospital, Shanghai Jiao Tong University School of Medicine (2021YJRC02).

**Research in context:** *Evidence before this study:* Recent metabolomics studies revealed associations between circulating levels of several amino acids and non-alcoholic fatty liver disease (NAFLD) risk. Most of these studies were conducted with a focus on the profiling of amino acids between individuals with NAFLD and healthy subjects, which suggested the altered amino acid metabolism might be a consequence of NAFLD rather than a causal risk factor for NAFLD. We searched PubMed for studies in any language using the search terms “amino acids” AND “Non-alcoholic fatty liver disease OR NAFLD OR fatty liver” AND “Mendelian randomisation OR Mendelian randomization”, and found few studies on the causal effects of circulating amino acids on NAFLD risk. Thus, whether there is an aetiological role of amino acids in NAFLD development remains unknown.

*Added value of this study:* In the present study, we systematically investigated the causal effects of genetically predicted circulating levels of 20 amino acids on NAFLD risk using data from large-scale genome-wide association studies in up to 778,614 individuals of European ancestry. We utilised a state-of-art causal inference approach, that is Mendelian randomisation, to construct layers of evidence. Overall, we found that among 20 amino acids, genetically predicted higher circulating levels of alanine was associated with an increased risk of NAFLD, whereas higher glutamine was associated with a decreased risk of NAFLD.

*Implications of all the available evidence:* Our study is the first to systematically assess the causal relationships between levels of plasma amino acids and the development of NAFLD using multi-omics (i.e., genomic and metabolomic) data from large-scale human studies. Our results suggest the potential for the glutamine supplementation or alanine depletion for personalized nutrition in NAFLD prevention and treatment.
