## Supplementary Table for "Causal relationships between genetically predicted circulating levels of amino acids and non-alcoholic fatty liver disease risk: a Mendelian randomisation study"

### Sheet: Supplementary Tables
Supplementary Tables
Table S1 Proxy SNPs of genetic instruments identified in the NAFLD summary data.
Table S2 Characteristics of SNPs instrumenting for amino acids in the MR analysis.
Table S3 Proportion of variation in amino acids explained by genetic instruments.
Table S4 Heterogeneity tested between SNP-specific causal estimates in the discovery MR analysis.
Table S5 MR sensitivity analysis results using weighted median and MR-Egger regression methods.

### Sheet: Table S1
Table S1 Proxy SNPs of genetic instruments identified in the NAFLD summary data.
SNP	Proxy rs ID	Chr	Position (GRCh37)	Alleles	MAF	Distance	D'	R2	Discovery analysis	Replication analysis
rs561931	rs478450	1	120233922	(G/A)	0.4374	20584	0.9873	0.895	1
rs7658095	rs12648234	4	140128447	(C/T)	0.2763	200619	0.9849	0.9557	1
rs4253272	rs11132382	4	187143802	(T/G)	0.4781	19812	0.996	0.992	1	1
rs4947534	rs6955423	7	56099352	(G/A)	0.2734	20258	1	0.995	1	1
rs72661853	rs4738400	8	74857165	(C/T)	0.2664	19128	1	1	1	1
rs676996	rs8176645	9	136149098	(T/A)	0.3966	3021	0.9779	0.8646	1
rs7938942	rs2403280	11	18442382	(C/A)	0.4036	23865	1	1	1
rs2638314	rs2939302	12	56860020	(G/A)	0.2127	6314	1	1	1
rs7964859	rs10778152	12	102225751	(A/G)	0.2793	4968	1	1	1
rs7979478	rs2393775	12	121424574	(G/A)	0.4165	4311	1	0.9919	1
rs2234633	rs945353	14	21466579	(T/C)	0.0268	1349	1	1	1	1
rs8056893	rs3961283	16	68317636	(G/A)	0.3042	13244	1	0.9401	1
rs8061221	rs5014388	16	70057868	(G/A)	0.2097	21092	1	0.8026	1	1
rs1065853	rs7412	19	45412079	(C/T)	0.0626	1154	1	1	1	1

### Sheet: Table S2
Table S2 Characteristics of SNPs instrumenting for amino acids in the MR analysis.
Amino acids	SNP	Chr	Position	EA	OA	EAF	Beta	SE	P-value	Sample size	F statistics	Genetically conservative set	Biologically conservative set
alanine	rs2016939	1	207240289	A	G	0.5913	0.0481336	0.00505658	1.76e-21	80827	90.6114
alanine	rs17712208	1	214150445	A	T	0.0305	0.113898	0.0148634	1.82e-14	76481	58.7216
alanine	rs1260326	2	27730940	T	C	0.3881	0.0727922	0.00499466	4.1e-48	84186	212.401
alanine	rs10211524	2	65208074	G	A	0.5771	0.0522507	0.00486597	6.74e-27	86410	115.305
alanine	rs2704797	3	71408090	C	T	0.3094	0.0330005	0.00520267	2.25e-10	86411	40.2337
alanine	rs1440581	4	89226422	T	C	0.4766	0.0320053	0.00481499	2.98e-11	86411	44.1826
alanine	rs13232120	7	72983310	T	A	0.1229	0.0518131	0.00732444	1.5e-12	86411	50.0415
alanine	rs2306386	8	145742879	T	C	0.496	0.0313912	0.00497326	2.76e-10	80828	39.8413		1
alanine	rs4237150	9	4290085	C	G	0.4106	0.0341503	0.00488839	2.84e-12	86410	48.8042
alanine	rs2168101	11	8255408	C	A	0.6829	0.036596	0.00534327	7.45e-12	80826	46.9088
alanine	rs7938942	11	18466247	T	C	0.5986	0.0313657	0.00490626	1.62e-10	86407	40.8704
alanine	rs964184	11	116648917	C	G	0.8658	0.0524515	0.00705467	1.04e-13	86411	55.2792
alanine	rs4554975	12	47201814	A	G	0.4142	0.0622898	0.00504453	4.97e-35	80826	152.473
alanine	rs2638314	12	56866334	A	T	0.1809	0.0831436	0.00645474	5.77e-38	80825	165.92	1
alanine	rs17122585	12	59909653	G	A	0.1134	0.066485	0.00768257	4.97e-18	84184	74.8917
alanine	rs731165	14	75352555	C	T	0.3284	0.0335363	0.00529464	2.38e-10	80829	40.1195
alanine	rs8061221	16	70078960	A	G	0.7514	0.0667623	0.00574992	3.64e-31	80826	134.815		1
alanine	rs12453290	17	80190329	G	A	0.3053	0.0341614	0.0053993	2.51e-10	80827	40.0309
alanine	rs7412	19	45412079	T	C	0.0755	0.0620922	0.00960882	1.03e-10	77543	41.7574
alanine	rs1780638	22	19177522	G	A	0.6418	0.0328069	0.00518605	2.51e-10	80827	40.0183
arginine	rs715	2	211543055	T	C	0.6944	0.0856169	0.00874355	1.22e-22	30724	95.8833	1
arginine	rs10189479	2	219287276	A	C	0.4251	0.0588021	0.00815337	5.5e-13	30724	52.0129
arginine	rs12499429	4	144811067	A	G	0.3123	0.0725227	0.00957142	3.54e-14	25355	57.4109
arginine	rs17788484	6	131894358	C	T	0.9796	0.476037	0.0323989	7.11e-49	23620	215.884	1	1
arginine	rs9402686	6	135427817	G	A	0.7296	0.0574994	0.00907647	2.37e-10	30724	40.1322
arginine	rs592423	6	139840693	A	C	0.444	0.0585472	0.0081124	5.33e-13	30724	52.0851
arginine	rs56335308	8	17419461	G	A	0.9765	0.279468	0.0303176	3.04e-20	23620	84.9715
arginine	rs17666239	12	47194757	A	T	0.0692	0.106912	0.0158835	1.68e-11	30724	45.3064
arginine	rs7199750	16	68351859	G	C	0.7194	0.0571481	0.00897285	1.9e-10	30724	40.5642	1
arginine	rs11085824	19	13001547	A	G	0.6287	0.0885346	0.00833424	2.33e-26	30724	112.848
asparagine	rs1260326	2	27730940	C	T	0.5983	0.0637605	0.00819438	7.18e-15	30922	60.544
asparagine	rs13106192	4	178362122	G	C	0.3479	0.0571213	0.00843617	1.28e-11	30922	45.8464
asparagine	rs17345286	7	97490022	T	C	0.7283	0.08279	0.00902737	4.68e-20	30922	84.1072	1	1
asparagine	rs1406384	11	62083530	T	C	0.8829	0.130258	0.012484	1.74e-25	30922	108.868		1
asparagine	rs12587599	14	104575130	T	C	0.1395	0.473332	0.0129213	8.98e-294	23606	1341.9	1	1
aspartate	rs715	2	211543055	T	C	0.6947	0.0680088	0.00874375	7.34e-15	30775	60.4973	1
aspartate	rs4690522	4	178361051	C	A	0.6496	0.150764	0.0084047	5.99e-72	30775	321.772
aspartate	rs7964859	12	102220783	C	G	0.7146	0.121298	0.0101845	1.06e-32	23494	141.848
glutamate	rs7979478	12	121420263	G	A	0.6168	0.0528782	0.00825835	1.52e-10	30977	40.9984
glutamine	rs79687284	1	214150821	C	G	0.0307	0.118578	0.0147009	7.29e-16	77682	65.0604
glutamine	rs1260326	2	27730940	C	T	0.6119	0.0679629	0.00501313	7.25e-42	83594	183.792
glutamine	rs7587672	2	191723275	G	C	0.7688	0.0617293	0.00592866	2.19e-25	79922	108.41	1	1
glutamine	rs34430945	7	73043665	C	T	0.1263	0.0624751	0.00751264	9.12e-17	80213	69.1559
glutamine	rs13281892	8	17372697	A	G	0.6863	0.0358369	0.0053793	2.69e-11	80214	44.3822
glutamine	rs3892354	9	4282942	T	G	0.4248	0.0313614	0.00488191	1.33e-10	85818	41.2678
glutamine	rs7078003	10	99359412	T	C	0.1831	0.082045	0.0062349	1.51e-39	85818	173.159
glutamine	rs2168101	11	8255408	C	A	0.683	0.0431544	0.00536346	8.54e-16	80214	64.7381
glutamine	rs7946331	11	18400973	A	G	0.5724	0.032747	0.0049422	3.45e-11	83592	43.9039
glutamine	rs17602430	12	47185518	T	C	0.0701	0.117371	0.00944563	1.89e-35	85817	154.405
glutamine	rs2657879	12	56865338	A	G	0.8222	0.22381	0.00626672	2.41e-279	85817	1275.49	1	1
glutamine	rs17558901	12	59915849	A	G	0.1122	0.0646968	0.00764466	2.61e-17	85819	71.6224
glutamine	rs2234633	14	21467928	C	T	0.0214	0.121567	0.0173767	2.64e-12	79022	48.944
glycine	rs4646961	1	76217169	A	G	0.2968	0.0484282	0.00546964	8.41e-19	79999	78.3933
glycine	rs561931	1	120254506	G	A	0.5927	0.0380368	0.0050865	7.57e-14	79998	55.9205	1	1
glycine	rs715	2	211543055	C	T	0.3133	0.446432	0.00515356	0	80000	7504.06
glycine	rs9862438	3	125910381	T	C	0.4159	0.0583534	0.00506804	1.13e-30	80001	132.572
glycine	rs2545801	5	176841339	C	T	0.747	0.0446105	0.00596078	7.23e-14	74404	56.0103
glycine	rs543159	6	160776017	A	C	0.4821	0.0323952	0.00518655	4.2e-10	74405	39.0125
glycine	rs4947534	7	56079094	C	T	0.7598	0.0709321	0.00584669	7.12e-34	79998	147.185	1	1
glycine	rs9987289	8	9183358	A	G	0.1002	0.122957	0.00831463	1.74e-49	79999	218.685
glycine	rs28601761	8	126500031	G	C	0.4155	0.0598196	0.00527603	8.49e-30	73832	128.55
glycine	rs17591030	9	6550024	C	T	0.7145	0.0736256	0.00552911	1.88e-40	80000	177.316	1	1
glycine	rs676996	9	136146077	T	G	0.6677	0.0431456	0.00550116	4.39e-15	74403	61.5127
glycine	rs10740134	10	65315433	T	C	0.5151	0.0355448	0.00500067	1.18e-12	80001	50.5237
glycine	rs12297321	12	47109387	T	C	0.1524	0.0498718	0.00695369	7.41e-13	79999	51.4376
glycine	rs9923732	16	81110903	A	G	0.9138	0.120275	0.00889739	1.22e-41	80001	182.736		1
glycine	rs8078686	17	45735706	C	T	0.5089	0.033081	0.00499939	3.66e-11	80001	43.7847
histidine	rs780093	2	27742603	C	T	0.6179	0.0435409	0.00511703	1.76e-17	80807	72.4031
histidine	rs715	2	211543055	T	C	0.6836	0.0574839	0.00534486	5.63e-27	80805	115.67
histidine	rs5030062	3	186454180	C	A	0.3661	0.047433	0.00516081	3.9e-20	80809	84.4745
histidine	rs3733402	4	187158034	A	G	0.5257	0.0756505	0.00515611	9.79e-49	75213	215.268
histidine	rs2545801	5	176841339	C	T	0.7428	0.0728422	0.0058929	4.27e-35	75212	152.794
histidine	rs635634	9	136155000	C	T	0.8127	0.0479611	0.00660621	3.88e-13	75213	52.7076
histidine	rs2638315	12	56865056	C	G	0.1781	0.0486871	0.00649941	6.82e-14	80805	56.1151
histidine	rs35291299	14	21515620	G	A	0.125	0.0582163	0.00779335	8.05e-14	75211	55.8009
isoleucine	rs1260326	2	27730940	T	C	0.3881	0.0480803	0.00499848	6.63e-22	84177	92.5252
isoleucine	rs1440581	4	89226422	C	T	0.5235	0.0610119	0.00481205	7.69e-37	86402	160.757	1
isoleucine	rs7298123	12	56860073	C	T	0.2	0.0397638	0.00621699	1.6e-10	80811	40.9088
isoleucine	rs12149660	16	70309237	G	A	0.8844	0.0723124	0.00761825	2.26e-21	84176	90.0981
isoleucine	rs493841	19	49301877	T	C	0.5252	0.03738	0.00497935	6.07e-14	80814	56.355	1	1
leucine	rs1260326	2	27730940	T	C	0.388	0.0468792	0.00500045	6.92e-21	84123	87.8906
leucine	rs7678928	4	89222827	T	C	0.4539	0.0716291	0.00482708	8.25e-50	86350	220.196	1
leucine	rs4253272	4	187163614	T	C	0.5088	0.0318909	0.00497595	1.47e-10	80759	41.0753
leucine	rs964184	11	116648917	C	G	0.8658	0.0490425	0.00705748	3.69e-12	86349	48.2886
leucine	rs261334	15	58726744	C	G	0.7892	0.0412206	0.00589793	2.76e-12	86351	48.8461
leucine	rs12149660	16	70309237	G	A	0.8844	0.076408	0.00762022	1.16e-23	84122	100.541
lysine	rs7658095	4	139927828	G	C	0.6902	0.0674951	0.00994037	1.12e-11	23619	46.1041		1
lysine	rs138373837	5	36219710	T	C	0.0234	0.302206	0.0303724	2.53e-23	23619	99.0025
lysine	rs2608920	6	131873703	T	C	0.7745	0.0709383	0.0109999	1.13e-10	23619	41.5896
lysine	rs2517237	8	17375959	G	A	0.1934	0.0927689	0.0101576	6.67e-20	30982	83.4117
lysine	rs7005693	8	49987965	C	A	0.5342	0.101094	0.00803288	2.54e-36	30982	158.382
lysine	rs2657880	12	56863770	C	G	0.1694	0.0797694	0.0107001	8.99e-14	30982	55.577
lysine	rs1059263	14	100769367	C	A	0.6891	0.0672851	0.00867076	8.53e-15	30982	60.2176
lysine	rs8056893	16	68304392	A	C	0.7322	0.186819	0.00900985	1.67e-95	30982	429.94
lysine	rs11554714	22	37407109	G	C	0.9643	0.183119	0.0247692	1.44e-13	23619	54.6564
methionine	rs6891672	5	90243899	T	C	0.2979	0.0666603	0.00877802	3.1e-14	30967	57.6688
phenylalanine	rs710446	3	186459927	C	T	0.4012	0.0416293	0.00503377	1.34e-16	82069	68.3929
phenylalanine	rs1800787	4	155484015	T	C	0.1961	0.0522746	0.00648166	7.3e-16	75430	65.0442
phenylalanine	rs4253238	4	187148387	T	C	0.5222	0.079309	0.00493368	3.83e-58	82069	258.406
phenylalanine	rs2731672	5	176842474	C	T	0.7471	0.0722241	0.00587665	1.02e-34	76476	151.044
phenylalanine	rs1165167	6	25860688	A	G	0.7509	0.0412579	0.00562941	2.31e-13	84297	53.7142
phenylalanine	rs2649667	11	57270509	G	T	0.7519	0.0409725	0.00563739	3.64e-13	84286	52.8238
phenylalanine	rs869916	12	103244013	G	T	0.3917	0.0845105	0.00498087	1.45e-64	84296	287.879	1	1
phenylalanine	rs1065853	19	45413233	T	G	0.0818	0.0683937	0.0109887	4.84e-10	55091	38.7382
proline	rs10882649	10	97426086	G	A	0.3439	0.0528726	0.0084515	3.95e-10	30985	39.1375		1
proline	rs17666239	12	47194757	A	T	0.0693	0.109751	0.0158052	3.82e-12	30985	48.2191
proline	rs3970551	22	18906839	G	A	0.1145	0.452689	0.0141465	1.1e-224	23618	1024	1	1
serine	rs477992	1	120257576	G	A	0.6814	0.190541	0.00855747	7.93e-110	30955	495.775	1	1
serine	rs1260326	2	27730940	C	T	0.5982	0.0833131	0.008184	2.43e-24	30955	103.632
serine	rs715	2	211543055	C	T	0.3055	0.168344	0.00867263	6.17e-84	30955	376.787
serine	rs4947534	7	56079094	C	T	0.75	0.159854	0.00923694	4.24e-67	30955	299.498	1	1
serine	rs28601761	8	126500031	G	C	0.4135	0.0733503	0.00933329	3.86e-15	23606	61.7639
threonine	rs1260326	2	27730940	C	T	0.598	0.116433	0.00840128	1.12e-43	29276	192.072
threonine	rs715	2	211543055	T	C	0.6928	0.0752198	0.00894728	4.21e-17	29276	70.6777
threonine	rs72661853	8	74876293	T	A	0.2957	0.103568	0.0100659	7.92e-25	23589	105.864
threonine	rs2465216	12	47240162	C	T	0.3445	0.0757878	0.00868529	2.65e-18	29276	76.1431
threonine	rs2657879	12	56865338	G	A	0.179	0.0981233	0.010765	7.84e-20	29276	83.0832
threonine	rs74095612	12	59970332	T	C	0.1108	0.0927967	0.0146552	2.43e-10	23589	40.0942
threonine	rs1742425	16	1904524	G	A	0.7954	0.0809564	0.0102334	2.55e-15	29276	62.5839
tryptophan	rs17314234	4	156810755	C	T	0.8997	0.17267	0.0133388	2.51e-38	30974	167.573	1	1
tryptophan	rs17756732	6	111580154	C	T	0.1455	0.119227	0.0113744	1.05e-25	30974	109.872
tyrosine	rs241768	6	111492119	T	C	0.2849	0.119485	0.0053109	4.35e-112	86505	506.16
tyrosine	rs917117	7	28176305	G	A	0.8045	0.043366	0.00613989	1.63e-12	84279	49.886
tyrosine	rs17666239	12	47194757	A	T	0.0708	0.071625	0.0093701	2.11e-14	86506	58.4307
tyrosine	rs2638314	12	56866334	A	T	0.1808	0.0630659	0.00645572	1.54e-22	80906	95.4334
tyrosine	rs17122670	12	59977701	A	G	0.1075	0.051401	0.00775981	3.5e-11	86503	43.8774
tyrosine	rs2393775	12	121424574	G	A	0.3901	0.0439062	0.00492663	4.99e-19	86504	79.4238
tyrosine	rs117866491	16	71628046	T	G	0.0173	0.331212	0.0196088	5.27e-64	76204	285.306	1	1
valine	rs7678928	4	89222827	T	C	0.4538	0.0947935	0.00484258	2.51e-85	85637	383.181	1
valine	rs964184	11	116648917	C	G	0.8658	0.0713264	0.00708447	7.68e-24	85639	101.365
valine	rs2638314	12	56866334	A	T	0.1808	0.0406124	0.00649279	3.99e-10	80040	39.125
valine	rs12149660	16	70309237	G	A	0.8845	0.0726091	0.00765595	2.44e-21	83411	89.9463
valine	rs117643180	17	7185779	C	A	0.9742	0.133613	0.0157581	2.28e-17	80040	71.8934
valine	rs4801776	19	49304215	C	T	0.7391	0.0589762	0.00576897	1.56e-24	77806	104.51	1	1

### Sheet: Table S3
Table S3 Proportion of variation in amino acids explained by genetic instruments
exposure	outcome	proportion of variation explained
alanine	nafld_anstee	0.0185505
alanine	nafld_ghodsian	0.0185505
arginine	nafld_anstee	0.0291494
arginine	nafld_ghodsian	0.0291494
asparagine	nafld_anstee	0.0634438
asparagine	nafld_ghodsian	0.0634438
aspartate	nafld_anstee	0.0183108
aspartate	nafld_ghodsian	0.0183108
glutamate	nafld_anstee	0.00132176
glutamate	nafld_ghodsian	0.00132176
glutamine	nafld_anstee	0.0275194
glutamine	nafld_ghodsian	0.0275194
glycine	nafld_anstee	0.103803
glycine	nafld_ghodsian	0.103803
histidine	nafld_anstee	0.0103859
histidine	nafld_ghodsian	0.0103859
isoleucine	nafld_anstee	0.00522712
isoleucine	nafld_ghodsian	0.00522712
leucine	nafld_anstee	0.00641362
leucine	nafld_ghodsian	0.00641362
lysine	nafld_anstee	0.0353776
lysine	nafld_ghodsian	0.0353776
methionine	nafld_anstee	0.00185881
methionine	nafld_ghodsian	0.00185881
phenylalanine	nafld_anstee	0.0121734
phenylalanine	nafld_ghodsian	0.0121734
proline	nafld_anstee	0.0443704
proline	nafld_ghodsian	0.00281531
serine	nafld_anstee	0.0433181
serine	nafld_ghodsian	0.0433181
threonine	nafld_anstee	0.0226481
threonine	nafld_ghodsian	0.0226481
tryptophan	nafld_anstee	0.00891571
tryptophan	nafld_ghodsian	0.00891571
tyrosine	nafld_anstee	0.0134162
tyrosine	nafld_ghodsian	0.0134162
valine	nafld_anstee	0.00944136
valine	nafld_ghodsian	0.00944136

### Sheet: Table S4
Table S4 Heterogeneity tested between SNP-specific causal estimates in the discovery MR analysis.
exposure	outcome	method	Q-statistics	Q_df	Q_pval
serine	nafld_ghodsian	Inverse variance weighted	60.5478	4	2.2254e-12
glycine	nafld_ghodsian	Inverse variance weighted	66.7522	14	7.4319e-09
histidine	nafld_ghodsian	Inverse variance weighted	34.3402	7	1.4875e-05
isoleucine	nafld_ghodsian	Inverse variance weighted	25.467	4	4.0521e-05
threonine	nafld_ghodsian	Inverse variance weighted	29.5722	6	4.7395e-05
leucine	nafld_ghodsian	Inverse variance weighted	23.6618	5	0.00025213
glutamine	nafld_ghodsian	Inverse variance weighted	36.57	12	0.00026223
asparagine	nafld_ghodsian	Inverse variance weighted	19.3847	4	0.00066029
alanine	nafld_ghodsian	Inverse variance weighted	42.1478	19	0.00169276
lysine	nafld_ghodsian	Inverse variance weighted	22.6804	8	0.00379975
tyrosine	nafld_ghodsian	Inverse variance weighted	18.2931	6	0.00554006
valine	nafld_ghodsian	Inverse variance weighted	11.4377	5	0.0433609
proline	nafld_ghodsian	Inverse variance weighted	0.624905	1	0.42923
phenylalanine	nafld_ghodsian	Inverse variance weighted	6.89849	7	0.439525
tryptophan	nafld_ghodsian	Inverse variance weighted	0.256449	1	0.61257
aspartate	nafld_ghodsian	Inverse variance weighted	0.57786	2	0.749065
arginine	nafld_ghodsian	Inverse variance weighted	4.8079	9	0.850723
serine	nafld_anstee	Inverse variance weighted	55.4493	4	2.6157e-11
threonine	nafld_anstee	Inverse variance weighted	47.6015	6	1.4193e-08
asparagine	nafld_anstee	Inverse variance weighted	42.2739	4	1.4637e-08
leucine	nafld_anstee	Inverse variance weighted	43.7596	5	2.5917e-08
histidine	nafld_anstee	Inverse variance weighted	45.864	7	9.2911e-08
glutamine	nafld_anstee	Inverse variance weighted	55.1667	12	1.6895e-07
isoleucine	nafld_anstee	Inverse variance weighted	34.8373	4	5.017e-07
alanine	nafld_anstee	Inverse variance weighted	49.7403	19	0.0001431
glycine	nafld_anstee	Inverse variance weighted	39.1194	14	0.00034955
tryptophan	nafld_anstee	Inverse variance weighted	1.63461	1	0.201066
proline	nafld_anstee	Inverse variance weighted	3.0047	2	0.222606
tyrosine	nafld_anstee	Inverse variance weighted	7.39077	6	0.286215
valine	nafld_anstee	Inverse variance weighted	4.90675	5	0.427366
lysine	nafld_anstee	Inverse variance weighted	6.78395	8	0.560112
phenylalanine	nafld_anstee	Inverse variance weighted	4.92435	7	0.669195
arginine	nafld_anstee	Inverse variance weighted	6.55831	9	0.682998
aspartate	nafld_anstee	Inverse variance weighted	0.653193	2	0.721375

### Sheet: Table S5
Table S5 MR sensitivity analysis results using weighted median and MR-Egger regression methods
Exposure	No. of IVs	Method	Discovery analysis		Replication analysis		Meta-analysis estimates
			OR (95% CI)	P value	OR (95% CI)	P value	OR (95% CI)	P value
alanine	20	Weighted median	1.52 (1.15, 2.01)	0.003	1.93 (1.01, 3.67)	0.045	1.58 (1.22, 2.04)	<0.001
	20	MR-Egger	1.66 (0.78, 3.53)	0.202	4.52 (0.72, 28.52)	0.125	1.92 (0.96, 3.86)	0.067
arginine	10	Weighted median	0.97 (0.82, 1.15)	0.734	1.35 (0.92, 1.96)	0.121	1.03 (0.88, 1.20)	0.732
	10	MR-Egger	0.96 (0.76, 1.22)	0.767	1.49 (0.82, 2.72)	0.231	1.02 (0.82, 1.28)	0.848
asparagine	5	Weighted median	0.93 (0.84, 1.03)	0.156	0.99 (0.93, 1.05)	0.693	0.97 (0.92, 1.02)	0.292
	5	MR-Egger	1.00 (0.76, 1.33)	0.986	1.31 (0.92, 1.87)	0.226	1.11 (0.89, 1.39)	0.335
glutamine	13	Weighted median	0.78 (0.66, 0.93)	0.006	0.87 (0.67, 1.13)	0.285	0.81 (0.70, 0.93)	0.004
	13	MR-Egger	0.69 (0.46, 1.03)	0.099	0.81 (0.32, 2.07)	0.674	0.71 (0.49, 1.03)	0.068
glycine	15	Weighted median	1.03 (0.96, 1.11)	0.407	0.94 (0.83, 1.07)	0.371	1.01 (0.95, 1.07)	0.801
	15	MR-Egger	1.06 (0.87, 1.29)	0.58	0.93 (0.72, 1.20)	0.571	1.01 (0.86, 1.18)	0.925
histidine	8	Weighted median	1.10 (0.81, 1.50)	0.542	0.91 (0.60, 1.37)	0.64	1.03 (0.80, 1.32)	0.838
	8	MR-Egger	3.57 (0.34, 37.40)	0.329	6.15 (0.05, 695.53)	0.48	3.98 (0.49, 32.58)	0.198
isoleucine	5	Weighted median	0.78 (0.52, 1.16)	0.223	0.75 (0.22, 2.60)	0.654	0.78 (0.53, 1.14)	0.194
	5	MR-Egger	0.30 (0.01, 9.79)	0.544	0.88 (0.00, 105275.00)	0.984	0.32 (0.01, 9.24)	0.51
leucine	6	Weighted median	0.83 (0.57, 1.20)	0.318	0.62 (0.26, 1.45)	0.27	0.79 (0.56, 1.11)	0.175
	6	MR-Egger	0.42 (0.05, 3.19)	0.446	1.23 (0.00, 842.37)	0.953	0.46 (0.07, 3.20)	0.431
lysine	9	Weighted median	1.04 (0.88, 1.21)	0.673	0.82 (0.56, 1.19)	0.289	1.00 (0.86, 1.16)	0.976
	9	MR-Egger	0.84 (0.51, 1.36)	0.498	0.90 (0.44, 1.86)	0.785	0.86 (0.57, 1.28)	0.453
phenylalanine	8	Weighted median	1.09 (0.83, 1.41)	0.543	0.89 (0.66, 1.21)	0.469	1.00 (0.82, 1.22)	0.991
	8	MR-Egger	1.28 (0.60, 2.74)	0.553	0.53 (0.16, 1.84)	0.359	1.00 (0.53, 1.92)	0.989
serine	5	Weighted median	1.04 (0.91, 1.18)	0.56	0.88 (0.65, 1.19)	0.404	1.01 (0.90, 1.14)	0.837
	5	MR-Egger	2.74 (1.93, 3.90)	0.011	8.64 (3.91, 19.09)	0.013	3.31 (2.40, 4.57)	<0.001
threonine	7	Weighted median	0.94 (0.73, 1.21)	0.637	1.52 (0.96, 2.42)	0.074	1.05 (0.84, 1.31)	0.665
	7	MR-Egger	0.28 (0.04, 1.96)	0.255	0.01 (0.00, 0.53)	0.074	0.15 (0.03, 0.88)	0.035
tyrosine	7	Weighted median	1.22 (0.92, 1.61)	0.165	0.99 (0.83, 1.18)	0.908	1.05 (0.91, 1.22)	0.523
	7	MR-Egger	1.03 (0.52, 2.02)	0.942	1.05 (0.67, 1.65)	0.832	1.04 (0.72, 1.52)	0.82
valine	6	Weighted median	0.86 (0.64, 1.15)	0.311	0.65 (0.32, 1.32)	0.23	0.83 (0.63, 1.08)	0.164
	6	MR-Egger	0.56 (0.16, 1.95)	0.417	0.14 (0.02, 0.95)	0.114	0.37 (0.13, 1.06)	0.064
